# Integrated analyses of longitudinal trends of antibiotic-resistant bacteria in wastewater, clinical resistance data, and antibiotic consumption in Switzerland

**DOI:** 10.1101/2025.11.22.25340789

**Authors:** Sheena Conforti, Melissa Pitton, Patrick Schmidhalter, Anna Wettlauffer, Catherine Plüss-Suard, Andreas Kronenberg, Timothy R. Julian

## Abstract

Antimicrobial resistance (AMR) surveillance requires approaches that monitor both clinical and community-level dynamics. We monitored antibiotic-resistant bacteria in Swiss wastewater and compared these results with human resistance and antibiotic consumption data from the national surveillance network ANRESIS. Between 2021 and 2024, 772 samples from six wastewater treatment plants were analyzed for *Escherichia coli*, extended-spectrum β-lactamase-producing (ESBL)-*E.coli*, carbapenem-resistant *E. coli* (CR-*E.coli*), *Enterococcus faecium/faecalis*, and vancomycin-resistant enterococci (VRE). The rank order of the proportion of resistance was conserved between wastewater and clinical data. Mean (±standard deviation) wastewater resistance percentages were 2.2±0.8 for ESBL-*E.coli*, 0.4±0.6 for VRE, and 0.1±0.1 for CR-*E.coli*. Clinical resistance percentages were 9.8±0.8 for ESBL-*E.coli*, 2.9±1.4 for VRE, and 0.3±0.1 for CR-*E.coli*. Both datasets showed similar rising trends for ESBL-*E. coli* and VRE, while CR-*E. coli* remained stable in wastewater but increased slightly in clinics. No consistent lead-lag relationships were observed between wastewater resistance, clinical resistance, or antibiotic use, indicating independent short-term dynamics. Resistance percentages in wastewater were not associated with antibiotic use data for either the antibiotics used for treatment or the ones that are selective for the target. These results suggest that wastewater monitoring reflects long-term population-level AMR dynamics, aligning with clinical trends over years but not months.

**Graphical abstract:** 

**Synopsis:** Antibiotic-resistant bacteria in Swiss wastewater alongside hospital resistance and antibiotic use data reveal increasing community resistance and show how environmental surveillance can complement clinical surveillance in understanding antibiotic resistance spread.
