## Supporting Information Tables for "Integrated analyses of longitudinal trends of antibiotic-resistant bacteria in wastewater, clinical resistance data, and antibiotic consumption in Switzerland"

### Sheet: tableS1
Bacterial Target	Antibiotic	Subclass	Class	Role
CR-E. coli	Ertapenem	carbapenems	other beta-lactams	Selection
CR-E. coli	Imipenem	carbapenems	other beta-lactams	Selection
CR-E. coli	Meropenem	carbapenems	other beta-lactams	Selection
ESBL-E. coli	Cefepime	Fourth-generation cephalosporins	other beta-lactams	Selection
ESBL-E. coli	Cefpodoxime	Third-generation cephalosporins	other beta-lactams	Selection
ESBL-E. coli	Ceftazidime	Third-generation cephalosporins	other beta-lactams	Selection
ESBL-E. coli	Ceftazidime-avibactam	Third-generation cephalosporins	other beta-lactams	Selection
ESBL-E. coli	Ceftriaxone	Third-generation cephalosporins	other beta-lactams	Selection
ESBL-E. coli	Ertapenem	carbapenems	other beta-lactams	Treatment
ESBL-E. coli	Imipenem	carbapenems	other beta-lactams	Treatment
ESBL-E. coli	Meropenem	carbapenems	other beta-lactams	Treatment
VRE	Linezolid	other antibacterials	other	Treatment
VRE	Vancomycin	glycopeptides	other	Selection

### Sheet: tableS2
Bacterial Target	Samples Tested (n)	Samples with Both Replicates (n)	Samples with One Replicate (n)	Samples with Both Replicates (%)	Samples Positive (n)	Samples Positive (%)
E. coli	764	699	65	91.5	764	100
ESBL-E. coli	762	694	68	91.1	762	100
CR-E. coli	473	469	4	99.2	382	80.8
Enterococcus spp.	468	458	10	97.9	466	99.6
VRE	469	466	3	99.4	459	97.9
Total wastewater samples received	772	-	-	-	-	-

### Sheet: tableS3
Location	Bacterial Target	Missing Dates
Altenrhein	E. coli	2023-07-10
Altenrhein	CR-E. coli	2023-06-26
Altenrhein	ESBL-E. coli	2022-11-08
Chur	Enterococcus spp.	2024-04-14
Chur	CR-E. coli	2023-02-07, 2023-06-26, 2024-04-07
Chur	ESBL-E. coli	2023-08-27, 2024-04-14, 2024-10-20
Chur	VRE	2024-04-14
Geneva	CR-E. coli	2023-06-26
Laupen	E. coli	2023-07-10
Laupen	CR-E. coli	2023-06-26
Laupen	ESBL-E. coli	2024-10-06
Lugano	E. coli	2022-06-28
Lugano	Enterococcus spp.	2023-10-30
Lugano	CR-E. coli	2023-06-26
Lugano	ESBL-E. coli	2022-06-28
Zurich	E. coli	2022-10-04, 2022-11-15, 2022-11-22, 2022-11-29, 2024-09-08
Zurich	Enterococcus spp.	2022-11-29, 2024-09-08
Zurich	CR-E. coli	2022-11-29, 2023-03-21, 2023-06-26, 2024-09-08
Zurich	ESBL-E. coli	2022-10-04, 2022-11-29, 2023-03-21, 2024-09-08
Zurich	VRE	2022-11-29, 2024-09-08

### Sheet: tableS4
Bacterial Target	Tau (𝝉) [Wastewater]	p-value [Wastewater]	Sen's slope (% points per year) ± 95% CI [Wastewater]	Tau (𝝉) [Clinical]	p-value [Clinical]	Sen's slope (% points per year) ± 95% CI [Clinical]
CR-E. coli	0.02	0.747	0.003±0.02	0.19	<0.001	0.04±0.02
ESBL-E. coli	0.38	<0.001	0.45±0.12	0.44	<0.001	0.51±0.1
VRE	0.35	<0.001	0.15±0.06	0.22	<0.001	0.53±0.24

### Sheet: tableS5
Bacterial Target	WWTP Comparison	Z-value	Adjusted p-value	Direction	Significant (p < 0.05)
CR-E. coli	Altenrhein - Chur	-0.387281	1	Lower	No
CR-E. coli	Altenrhein - Geneva	-5.36205	1.23425e-06	Lower	Yes
CR-E. coli	Chur - Geneva	-4.95658	1.07616e-05	Lower	Yes
CR-E. coli	Altenrhein - Laupen	2.11475	0.516769	Higher	No
CR-E. coli	Chur - Laupen	2.49301	0.189998	Higher	No
CR-E. coli	Geneva - Laupen	7.44902	1.41056e-12	Higher	Yes
CR-E. coli	Altenrhein - Lugano	-5.99578	3.03771e-08	Lower	Yes
CR-E. coli	Chur - Lugano	-5.59229	3.36133e-07	Lower	Yes
CR-E. coli	Geneva - Lugano	-0.686339	1	Lower	No
CR-E. coli	Laupen - Lugano	-8.05968	1.14744e-14	Lower	Yes
CR-E. coli	Altenrhein - Zurich	-6.82402	1.3279e-10	Lower	Yes
CR-E. coli	Chur - Zurich	-6.42513	1.97629e-09	Lower	Yes
CR-E. coli	Geneva - Zurich	-1.607	1	Lower	No
CR-E. coli	Laupen - Zurich	-8.84906	1.32385e-17	Lower	Yes
CR-E. coli	Lugano - Zurich	-0.923947	1	Lower	No
ESBL-E. coli	Altenrhein - Chur	3.90308	0.00142467	Higher	Yes
ESBL-E. coli	Altenrhein - Geneva	-4.10013	0.000619372	Lower	Yes
ESBL-E. coli	Chur - Geneva	-8.01014	1.7187e-14	Lower	Yes
ESBL-E. coli	Altenrhein - Laupen	3.64181	0.00406091	Higher	Yes
ESBL-E. coli	Chur - Laupen	-0.253021	1	Lower	No
ESBL-E. coli	Geneva - Laupen	7.73962	1.49571e-13	Higher	Yes
ESBL-E. coli	Altenrhein - Lugano	-2.16405	0.456905	Lower	No
ESBL-E. coli	Chur - Lugano	-6.04758	2.2056e-08	Lower	Yes
ESBL-E. coli	Geneva - Lugano	1.91148	0.839153	Higher	No
ESBL-E. coli	Laupen - Lugano	-5.78314	1.09979e-07	Lower	Yes
ESBL-E. coli	Altenrhein - Zurich	-2.76139	0.0863331	Lower	No
ESBL-E. coli	Chur - Zurich	-6.60416	5.99669e-10	Lower	Yes
ESBL-E. coli	Geneva - Zurich	1.26988	1	Higher	No
ESBL-E. coli	Laupen - Zurich	-6.34146	3.41403e-09	Lower	Yes
ESBL-E. coli	Lugano - Zurich	-0.617151	1	Lower	No
VRE	Altenrhein - Chur	-0.131842	1	Lower	No
VRE	Altenrhein - Geneva	-1.78926	1	Lower	No
VRE	Chur - Geneva	-1.66234	1	Lower	No
VRE	Altenrhein - Laupen	1.94862	0.770109	Higher	No
VRE	Chur - Laupen	2.08666	0.553783	Higher	No
VRE	Geneva - Laupen	3.75017	0.00265068	Higher	Yes
VRE	Altenrhein - Lugano	-3.45587	0.00822768	Lower	Yes
VRE	Chur - Lugano	-3.33574	0.0127609	Lower	Yes
VRE	Geneva - Lugano	-1.69994	1	Lower	No
VRE	Laupen - Lugano	-5.3918	1.04632e-06	Lower	Yes
VRE	Altenrhein - Zurich	-4.74228	3.16992e-05	Lower	Yes
VRE	Chur - Zurich	-4.62652	5.57779e-05	Lower	Yes
VRE	Geneva - Zurich	-3.0002	0.0404708	Lower	Yes
VRE	Laupen - Zurich	-6.6717	3.79282e-10	Lower	Yes
VRE	Lugano - Zurich	-1.28972	1	Lower	No

### Sheet: tableS6
WWTP	Bacterial Target	tau (𝝉)	p_value	Significant (p < 0.05)
Altenrhein	CR-E.coli	-0.18	0.0193	Yes
Altenrhein	ESBL-E.coli	0.21	0.000535	Yes
Altenrhein	VRE	0.38	1.21e-06	Yes
Chur	CR-E.coli	-0.19	0.0166	Yes
Chur	ESBL-E.coli	0.2	0.000702	Yes
Chur	VRE	0.15	0.048	Yes
Geneva	CR-E.coli	0.1	0.206	No
Geneva	ESBL-E.coli	0.21	0.000303	Yes
Geneva	VRE	0.4	1.23e-07	Yes
Laupen	CR-E.coli	0.12	0.154	No
Laupen	ESBL-E.coli	0.19	0.00212	Yes
Laupen	VRE	0.33	1.65e-05	Yes
Lugano	CR-E.coli	-0.1	0.207	No
Lugano	ESBL-E.coli	0.09	0.14	No
Lugano	VRE	0.18	0.0211	Yes
Zurich	CR-E.coli	0.05	0.545	No
Zurich	ESBL-E.coli	0.35	1.67e-08	Yes
Zurich	VRE	0.37	2.56e-06	Yes

### Sheet: tableS7
target	resistance	Isolate_Count	Total_Count	Percentage of Total (%)
E. coli	Total	601306	601306	-
E. coli	ESBL	58498	601306	9.7
E. coli	CRE	1450	601306	0.2
Enterococcus spp.	Total	90468	90468	-
Enterococcus spp.	VRE	2639	90468	2.9
